# *ASXL1-*Mutant Clonal Hematopoiesis is Associated with Calcific Aortic Valve Disease and Promotes Valvular Calcification *In Vitro*

**DOI:** 10.64898/2026.09.23.26363798

**Authors:** Aeron M. Small, Liying Xue, Shinsuke Itoh, Cesar De Jeronimo Diaz, Yuto Nakamura, Niekbachsh Mohammadnia, Huajun Liao, Yota Maekawa, Linke Li, Sasha A. Singh, Taku Kasai, Luisa Weiss, Mesbah Uddin, Art Schuermans, Spencer Flynn, Elby MacKenzie, James C. Engert, George Thanassoulis, Peter Libby, Amil M. Shah, Christie M. Ballantyne, Pradeep Natarajan, Trevor P. Fidler, Elena Aikawa, Michael C. Honigberg

## Abstract

**Background and Aims:** Calcific aortic valve disease (CAVD) is a common valvular heart condition and has no effective medical therapy. Clonal hematopoiesis of indeterminate potential (CHIP), characterized by the acquisition of somatic mutations in hematopoietic stem cells which provides a selection advantage, has been associated with incident aortic stenosis (AS), particularly when driven by *TET2* mutations.

**Methods:** We evaluated the association of CHIP and gene-specific CHIP subtypes with AS in the UK Biobank (UKB) and with aortic valve hemodynamics in the Atherosclerosis Risk in Communities (ARIC) study to prioritize gene driver mutations for mechanistic study. We then generated human *ASXL1*-mutant THP-1 derived macrophage like cells and evaluated the ability of THP-1 conditioned media to promote a calcific response in human valvular interstitial cells (VICs). We additionally performed mass spectrometry proteomics to characterize the *ASXL1-*mutant THP-1 macrophage secretome. Therapeutically relevant inflammatory pathways were inhibited with anakinra (interleukin [IL]-1) or tocilizumab (IL-6).

**Results:** Among 449,109 individuals in the UKB with whole exome sequencing, large CHIP clones and non-*DNMT3A* CHIP subtypes (e.g., *TET2*, *ASXL1*, and *JAK2* CHIP) were independently associated with risk of incident AS. Among 1,963 individuals in ARIC with CHIP sequencing and echocardiographic data, only *ASXL1* CHIP was associated with worse aortic valve hemodynamics. *In vitro, ASXL1*-mutant human THP-1-derived macrophage-like cells had increased AIM2 inflammasome activation. THP-1 media promoted VIC calcification, which was accelerated in *ASXL1* mutant macrophages. Proteomic profiling identified inflammatory proteins linked to valvular calcification. Accelerated VIC calcification was reduced by IL-1 inhibition by anakinra or IL-6 inhibition by tocilizumab.

**Conclusions:** Integrating human cohort data with experimental evidence using *ASXL1*-mutant human macrophage-like cells and human valve cells, these findings identify *ASXL1*-mutant CHIP as a distinct inflammatory subtype associated with valvular calcification and support IL-1 and IL-6 signaling as candidate therapeutic pathways for future investigation in CAVD.
