## Supplemental Tables for "*ASXL1-*Mutant Clonal Hematopoiesis is Associated with Calcific Aortic Valve Disease and Promotes Valvular Calcification *In Vitro*"

### Sheet: ST1
ST1: Table of phenotype definitions for outcomes and exposures in the UK Biobank
Code	Phenotype	Coding System	Detail
33361	AS	CPT	Inclusion criteria: AVR
33362	AS	CPT	Inclusion criteria: AVR
33363	AS	CPT	Inclusion criteria: AVR
33364	AS	CPT	Inclusion criteria: AVR
33365	AS	CPT	Inclusion criteria: AVR
33366	AS	CPT	Inclusion criteria: AVR
33367	AS	CPT	Inclusion criteria: AVR
33368	AS	CPT	Inclusion criteria: AVR
33369	AS	CPT	Inclusion criteria: AVR
33405	AS	CPT	Inclusion criteria: AVR
33406	AS	CPT	Inclusion criteria: AVR
33410	AS	CPT	Inclusion criteria: AVR
33411	AS	CPT	Inclusion criteria: AVR
33412	AS	CPT	Inclusion criteria: AVR
33413	AS	CPT	Inclusion criteria: AVR
02RF07Z	AS	CPT	Inclusion criteria: AVR
02RF08Z	AS	CPT	Inclusion criteria: AVR
02RF0JZ	AS	CPT	Inclusion criteria: AVR
02RF0KZ	AS	CPT	Inclusion criteria: AVR
02RF3JZ	AS	CPT	Inclusion criteria: AVR
02RF4JZ	AS	CPT	Inclusion criteria: AVR
I35.0	AS	ICD-10	Inclusion criteria: AS diagnosis
Q20	AS	ICD-10	Exclusion criteria: congenital heart disease
Q21	AS	ICD-10	Exclusion criteria: congenital heart disease
Q22	AS	ICD-10	Exclusion criteria: congenital heart disease
Q23	AS	ICD-10	Exclusion criteria: congenital heart disease
35.05	AS	ICD-9	Inclusion criteria: AVR
35.21	AS	ICD-9	Inclusion criteria: AVR
35.22	AS	ICD-9	Inclusion criteria: AVR
424.1	AS	ICD-9	Inclusion criteria: AS diagnosis
746	AS	ICD-9	Exclusion criteria: congenital heart disease
747	AS	ICD-9	Exclusion criteria: congenital heart disease
410	Coronary artery disease	ICD-9
4109	Coronary artery disease	ICD-9
411	Coronary artery disease	ICD-9
4119	Coronary artery disease	ICD-9
412	Coronary artery disease	ICD-9
4129	Coronary artery disease	ICD-9
4140	Coronary artery disease	ICD-9
4148	Coronary artery disease	ICD-9
4149	Coronary artery disease	ICD-9
I21	Coronary artery disease	ICD-10
I21.0	Coronary artery disease	ICD-10
I21.1	Coronary artery disease	ICD-10
I21.2	Coronary artery disease	ICD-10
I21.3	Coronary artery disease	ICD-10
I21.4	Coronary artery disease	ICD-10
I21.9	Coronary artery disease	ICD-10
I22	Coronary artery disease	ICD-10
I22.0	Coronary artery disease	ICD-10
I22.1	Coronary artery disease	ICD-10
I22.8	Coronary artery disease	ICD-10
I22.9	Coronary artery disease	ICD-10
I23	Coronary artery disease	ICD-10
I23.0	Coronary artery disease	ICD-10
I23.1	Coronary artery disease	ICD-10
I23.2	Coronary artery disease	ICD-10
I23.3	Coronary artery disease	ICD-10
I23.4	Coronary artery disease	ICD-10
I23.5	Coronary artery disease	ICD-10
I23.6	Coronary artery disease	ICD-10
I23.8	Coronary artery disease	ICD-10
I24	Coronary artery disease	ICD-10
I24.0	Coronary artery disease	ICD-10
I24.1	Coronary artery disease	ICD-10
I24.8	Coronary artery disease	ICD-10
I24.9	Coronary artery disease	ICD-10
I25.1	Coronary artery disease	ICD-10
I25.2	Coronary artery disease	ICD-10
I25.5	Coronary artery disease	ICD-10
I25.6	Coronary artery disease	ICD-10
I25.8	Coronary artery disease	ICD-10
I25.9	Coronary artery disease	ICD-10
K40	Coronary artery disease	OPCS-4
K40.1	Coronary artery disease	OPCS-4
K40.2	Coronary artery disease	OPCS-4
K40.3	Coronary artery disease	OPCS-4
K40.4	Coronary artery disease	OPCS-4
K40.8	Coronary artery disease	OPCS-4
K40.9	Coronary artery disease	OPCS-4
K41	Coronary artery disease	OPCS-4
K41.1	Coronary artery disease	OPCS-4
K41.2	Coronary artery disease	OPCS-4
K41.3	Coronary artery disease	OPCS-4
K41.4	Coronary artery disease	OPCS-4
K41.8	Coronary artery disease	OPCS-4
K41.9	Coronary artery disease	OPCS-4
K42	Coronary artery disease	OPCS-4
K42.1	Coronary artery disease	OPCS-4
K42.2	Coronary artery disease	OPCS-4
K42.3	Coronary artery disease	OPCS-4
K42.4	Coronary artery disease	OPCS-4
K42.8	Coronary artery disease	OPCS-4
K42.9	Coronary artery disease	OPCS-4
K43	Coronary artery disease	OPCS-4
K43.1	Coronary artery disease	OPCS-4
K43.2	Coronary artery disease	OPCS-4
K43.3	Coronary artery disease	OPCS-4
K43.4	Coronary artery disease	OPCS-4
K43.8	Coronary artery disease	OPCS-4
K43.9	Coronary artery disease	OPCS-4
K44	Coronary artery disease	OPCS-4
K44.1	Coronary artery disease	OPCS-4
K44.2	Coronary artery disease	OPCS-4
K44.8	Coronary artery disease	OPCS-4
K44.9	Coronary artery disease	OPCS-4
K45.1	Coronary artery disease	OPCS-4
K45.2	Coronary artery disease	OPCS-4
K45.3	Coronary artery disease	OPCS-4
K45.4	Coronary artery disease	OPCS-4
K45.5	Coronary artery disease	OPCS-4
K45.6	Coronary artery disease	OPCS-4
K45.8	Coronary artery disease	OPCS-4
K45.9	Coronary artery disease	OPCS-4
K46	Coronary artery disease	OPCS-4
K46.1	Coronary artery disease	OPCS-4
K46.2	Coronary artery disease	OPCS-4
K46.3	Coronary artery disease	OPCS-4
K46.4	Coronary artery disease	OPCS-4
K46.5	Coronary artery disease	OPCS-4
K46.8	Coronary artery disease	OPCS-4
K46.9	Coronary artery disease	OPCS-4
K49.1	Coronary artery disease	OPCS-4
K49.2	Coronary artery disease	OPCS-4
K49.3	Coronary artery disease	OPCS-4
K49.4	Coronary artery disease	OPCS-4
K49.8	Coronary artery disease	OPCS-4
K49.9	Coronary artery disease	OPCS-4
K50.1	Coronary artery disease	OPCS-4
K50.2	Coronary artery disease	OPCS-4
K50.4	Coronary artery disease	OPCS-4
K75.1	Coronary artery disease	OPCS-4
K75.2	Coronary artery disease	OPCS-4
K75.3	Coronary artery disease	OPCS-4
K75.4	Coronary artery disease	OPCS-4
K75.8	Coronary artery disease	OPCS-4
K75.9	Coronary artery disease	OPCS-4
401	Hypertension	ICD-9
4010	Hypertension	ICD-9
4011	Hypertension	ICD-9
4019	Hypertension	ICD-9
402	Hypertension	ICD-9
4020	Hypertension	ICD-9
4021	Hypertension	ICD-9
4029	Hypertension	ICD-9
403	Hypertension	ICD-9
4030	Hypertension	ICD-9
4031	Hypertension	ICD-9
4039	Hypertension	ICD-9
404	Hypertension	ICD-9
4040	Hypertension	ICD-9
4041	Hypertension	ICD-9
4049	Hypertension	ICD-9
405	Hypertension	ICD-9
4050	Hypertension	ICD-9
4051	Hypertension	ICD-9
4059	Hypertension	ICD-9
I10	Hypertension	ICD-10
I11	Hypertension	ICD-10
I11.0	Hypertension	ICD-10
I11.9	Hypertension	ICD-10
I12	Hypertension	ICD-10
I12.0	Hypertension	ICD-10
I12.9	Hypertension	ICD-10
I13	Hypertension	ICD-10
I13.0	Hypertension	ICD-10
I13.1	Hypertension	ICD-10
I13.2	Hypertension	ICD-10
I13.9	Hypertension	ICD-10
I15	Hypertension	ICD-10
I15.0	Hypertension	ICD-10
I15.1	Hypertension	ICD-10
I15.2	Hypertension	ICD-10
I15.8	Hypertension	ICD-10
I15.9	Hypertension	ICD-10
E11	Type 2 diabetes	ICD-10
E11.0	Type 2 diabetes	ICD-10
E11.1	Type 2 diabetes	ICD-10
E11.2	Type 2 diabetes	ICD-10
E11.3	Type 2 diabetes	ICD-10
E11.4	Type 2 diabetes	ICD-10
E11.5	Type 2 diabetes	ICD-10
E11.6	Type 2 diabetes	ICD-10
E11.7	Type 2 diabetes	ICD-10
E11.8	Type 2 diabetes	ICD-10
Footnote: table of claims data used for our primary outcome (incident aortic stenosis diagnosis) and clinical risk factors in the UK Biobank. Abbreviations as follows: AVR (aortic valve replacement); AS (aortic stenosis); ICD (international classification of diseases); CPT (current procedural terminology); OPCS (operating procedure codes supplement)

### Sheet: ST2
ST2: Baseline demographics in the UKB among individuals with and without incident aortic stenosis
Feature		No Incident AS	Incident AS	P-value
		N = 444,838	N = 4,271
	Age (mean, SD), years	56.4 (8.1)	64.4 (3.6)	< 0.001
	Male sex (N, %)	202,274 (45%)	2,667 (62%)	< 0.001
Self-reported race/ethnicity
	Asian (N, %)	10,099 (2.3%)	70 (1.6%)	< 0.001
	Black (N, %)	7,019 (1.6%)	15 (0.4%)	< 0.001
	White (N, %)	418,997 (94%)	4,142 (97%)	< 0.001
	Mixed (N, %)	2,602 (0.6%)	11 (0.3%)	< 0.001
	Other (N, %)	4,030 (0.9%)	11 (0.3%)	< 0.001
Prevalent conditions
	Type 2 diabetes (N, %)	10,478 (2.4%)	387 (9.1%)	< 0.001
	eGFR (mean, SD)	94.5 (13.1)	87.6 (15.0)	< 0.001
	Coronary artery disease (N, %)	17,864 (4.0%)	676 (15.8%)	< 0.001
	BMI (mean, SD), kg/m2	27.4 (4.74)	29.5 (5.18)	< 0.001
	Hypertension (N, %)	128,040 (29%)	2,494 (58%)	< 0.001
	Ever smoking (N, %)	199,390 (45%)	2,515 (59%)	< 0.001
	LDL-C (mean, SD), mg/dL	138 (34)	131 (37)	< 0.001
CHIP Status
	CHIP (VAF > 2%) (N, %)	15,260 (3.4%)	255 (6.0%)	< 0.001
	Large CHIP (N, %)	10,141 (2.3%)	194 (4.5%)	< 0.001
	Non-DNMT3A CHIP	5,770 (1.3%)	130 (3.0%)	< 0.001
	Large Non-DNMT3A CHIP	4,509 (1.0%)	108 (2.5%)	< 0.001
	DNMT3A (N, %)	9,490 (2.1%)	125 (2.9%)	< 0.001
	Large DNMT3A (N, %)	5,632 (1.3%)	86 (2.0%)	< 0.001
	TET2 (N, %)	2,178 (0.5%)	50 (1.2%)	< 0.001
	Large TET2 (N, %)	1,693 (0.4%)	41 (1.0%)	< 0.001
	ASXL1 (N, %)	1,675 (0.4%)	49 (1.1%)	< 0.001
	Large ASXL1 (N, %)	1,216 (0.3%)	40 (0.9%)	< 0.001
	JAK2 (N, %)	181 (0.04%)	7 (0.2%)	< 0.001
	Large JAK2 (N, %)	181 (0.04%)	7 (0.2%)	< 0.001
	PPM1D (N, %)	481 (0.1%)	14 (0.3%)	< 0.001
	Large PPM1D (N, %)	299 (0.07%)	11 (0.3%)	< 0.001
	TP53 (N, %)	240 (0.05%)	8 (0.2%)	< 0.001
	Large TP53 (N, %)	188 (0.04%)	5 (0.1%)	0.04
Footnote: Baseline demographics, clinical risk factors, and CHIP status for individuals in the UK Biobank with and without incident aortic stenosis. P-values were generated by Student’s t-test (for continuous, normally distributed variables), Wilcoxon rank-sum test (for continuous, skewed variables), or chi-squared tests (for categorical variables).

### Sheet: ST3
ST3: Associations between CHIP exposures and aortic valve outcomes in UKB and ARIC
Exposure	Analysis	Outcome	Population	N	N events	Beta	SE	P-value
CHIP	Base Adjustment	Incident AS	UKB	446996	4249	0.127799	0.0648386	0.0487197
Large CHIP	Base Adjustment	Incident AS	UKB	441840	4188	0.236526	0.073837	0.00135839
non-DNMT3A CHIP	Base Adjustment	Incident AS	UKB	437423	4124	0.3214	0.0896333	0.000336153
Large non-DNMT3A CHIP	Base Adjustment	Incident AS	UKB	436146	4102	0.378919	0.0981331	0.000112796
DNMT3A	Base Adjustment	Incident AS	UKB	441125	4120	-0.0410457	0.090911	0.651634
Large DNMT3A	Base Adjustment	Incident AS	UKB	437246	4081	0.0814793	0.109066	0.455025
TET2	Base Adjustment	Incident AS	UKB	433773	4045	0.321314	0.142403	0.024048
Large TET2	Base Adjustment	Incident AS	UKB	433280	4036	0.358951	0.157075	0.0223002
ASXL1	Base Adjustment	Incident AS	UKB	433267	4043	0.465644	0.145382	0.00136056
Large ASXL1	Base Adjustment	Incident AS	UKB	432802	4034	0.572947	0.161081	0.000375274
JAK2	Base Adjustment	Incident AS	UKB	431739	4002	0.981352	0.378346	0.00949236
Large JAK2	Base Adjustment	Incident AS	UKB	431739	4002	0.981352	0.378346	0.00949236
PPM1D	Base Adjustment	Incident AS	UKB	432046	4009	0.517505	0.267811	0.0533158
Large PPM1D	Base Adjustment	Incident AS	UKB	431861	4006	0.770545	0.301997	0.010726
TP53	Base Adjustment	Incident AS	UKB	431796	4003	0.843012	0.353953	0.0172327
Large TP53	Base Adjustment	Incident AS	UKB	431742	4000	0.685546	0.447527	0.125558
CHIP	Fully Adjusted	Incident AS	UKB	439498	4115	0.113328	0.0659035	0.0855053
Large CHIP	Fully Adjusted	Incident AS	UKB	434439	4057	0.2355	0.0748386	0.00165082
non-DNMT3A CHIP	Fully Adjusted	Incident AS	UKB	430084	3992	0.257835	0.0918006	0.00497505
Large non-DNMT3A CHIP	Fully Adjusted	Incident AS	UKB	428837	3972	0.329344	0.100036	0.000993818
DNMT3A	Fully Adjusted	Incident AS	UKB	433763	3992	-0.0147029	0.0916782	0.872585
Large DNMT3A	Fully Adjusted	Incident AS	UKB	429951	3954	0.130228	0.109742	0.235355
TET2	Fully Adjusted	Incident AS	UKB	426526	3919	0.331521	0.142447	0.0199474
Large TET2	Fully Adjusted	Incident AS	UKB	426041	3910	0.375445	0.157105	0.016859
ASXL1	Fully Adjusted	Incident AS	UKB	426024	3912	0.317912	0.153597	0.0384725
Large ASXL1	Fully Adjusted	Incident AS	UKB	425570	3904	0.443506	0.170019	0.00909209
JAK2	Fully Adjusted	Incident AS	UKB	424531	3876	1.011	0.378454	0.00755378
Large JAK2	Fully Adjusted	Incident AS	UKB	424531	3876	1.011	0.378454	0.00755378
PPM1D	Fully Adjusted	Incident AS	UKB	424830	3882	0.393994	0.27794	0.156322
Large PPM1D	Fully Adjusted	Incident AS	UKB	424649	3880	0.725151	0.302102	0.0163794
TP53	Fully Adjusted	Incident AS	UKB	424584	3877	0.797391	0.354004	0.0242912
Large TP53	Fully Adjusted	Incident AS	UKB	424534	3874	0.611769	0.447572	0.171669
CHIP	Base Adjustment	AV PV	ARIC V5	1956	-	-0.061	0.054	0.260219
Large CHIP	Base Adjustment	AV PV	ARIC V5	1661	-	-0.079	0.086	0.359072
non-DNMT3A CHIP	Base Adjustment	AV PV	ARIC V5	1723	-	-0.093	0.073	0.204241
Large non-DNMT3A CHIP	Base Adjustment	AV PV	ARIC V5	1584	-	-0.225	0.121	0.0619744
DNMT3A	Base Adjustment	AV PV	ARIC V5	1746	-	-0.03	0.071	0.676069
Large DNMT3A	Base Adjustment	AV PV	ARIC V5	1590	-	0.057	0.117	0.626112
TET2	Base Adjustment	AV PV	ARIC V5	1593	-	-0.067	0.114	0.559052
Large TET2	Base Adjustment	AV PV	ARIC V5	1535	-	-0.335	0.214	0.117146
ASXL1	Base Adjustment	AV PV	ARIC V5	1538	-	0.331	0.201	0.0996913
Large ASXL1	Base Adjustment	AV PV	ARIC V5	1521	-	0.614	0.353	0.0819424
JAK2	Base Adjustment	AV PV	ARIC V5	1520	-	-0.097	0.377	0.796711
Large JAK2	Base Adjustment	AV PV	ARIC V5	1516	-	-0.294	0.575	0.609072
PPM1D	Base Adjustment	AV PV	ARIC V5	1526	-	0.061	0.277	0.825375
Large PPM1D	Base Adjustment	AV PV	ARIC V5	1517	-	-0.23	0.498	0.644223
TP53	Base Adjustment	AV PV	ARIC V5	1521	-	0.104	0.353	0.767985
Large TP53	Base Adjustment	AV PV	ARIC V5	1515	-	-0.436	0.704	0.535876
CHIP	Fully Adjusted	AV PV	ARIC V5	1889	-	-0.046	0.055	0.399797
Large CHIP	Fully Adjusted	AV PV	ARIC V5	1606	-	-0.083	0.087	0.341921
non-DNMT3A CHIP	Fully Adjusted	AV PV	ARIC V5	1665	-	-0.081	0.074	0.2773
Large non-DNMT3A CHIP	Fully Adjusted	AV PV	ARIC V5	1533	-	-0.215	0.121	0.0754836
DNMT3A	Fully Adjusted	AV PV	ARIC V5	1687	-	-0.014	0.072	0.841966
Large DNMT3A	Fully Adjusted	AV PV	ARIC V5	1536	-	0.044	0.119	0.714308
TET2	Fully Adjusted	AV PV	ARIC V5	1542	-	-0.093	0.115	0.417853
Large TET2	Fully Adjusted	AV PV	ARIC V5	1485	-	-0.304	0.213	0.154143
ASXL1	Fully Adjusted	AV PV	ARIC V5	1487	-	0.302	0.204	0.140188
Large ASXL1	Fully Adjusted	AV PV	ARIC V5	1470	-	0.534	0.376	0.15558
JAK2	Fully Adjusted	AV PV	ARIC V5	1470	-	-0.015	0.375	0.967613
Large JAK2	Fully Adjusted	AV PV	ARIC V5	1466	-	-0.258	0.572	0.651893
PPM1D	Fully Adjusted	AV PV	ARIC V5	1475	-	0.088	0.286	0.759208
Large PPM1D	Fully Adjusted	AV PV	ARIC V5	1467	-	-0.214	0.495	0.665605
TP53	Fully Adjusted	AV PV	ARIC V5	1471	-	-0.049	0.352	0.889168
Large TP53	Fully Adjusted	AV PV	ARIC V5	1465	-	-0.468	0.7	0.504132
CHIP	Base Adjustment	AV MG	ARIC V5	1956	-	-0.052	0.054	0.338305
Large CHIP	Base Adjustment	AV MG	ARIC V5	1661	-	-0.08	0.086	0.349877
non-DNMT3A CHIP	Base Adjustment	AV MG	ARIC V5	1723	-	-0.077	0.073	0.296294
Large non-DNMT3A CHIP	Base Adjustment	AV MG	ARIC V5	1584	-	-0.189	0.121	0.117142
DNMT3A	Base Adjustment	AV MG	ARIC V5	1746	-	-0.027	0.071	0.703309
Large DNMT3A	Base Adjustment	AV MG	ARIC V5	1590	-	0.021	0.117	0.85991
TET2	Base Adjustment	AV MG	ARIC V5	1593	-	-0.05	0.114	0.661528
Large TET2	Base Adjustment	AV MG	ARIC V5	1535	-	-0.313	0.214	0.14356
ASXL1	Base Adjustment	AV MG	ARIC V5	1538	-	0.338	0.201	0.0932345
Large ASXL1	Base Adjustment	AV MG	ARIC V5	1521	-	0.657	0.354	0.0633091
JAK2	Base Adjustment	AV MG	ARIC V5	1520	-	0.057	0.378	0.879089
Large JAK2	Base Adjustment	AV MG	ARIC V5	1516	-	-0.167	0.576	0.771705
PPM1D	Base Adjustment	AV MG	ARIC V5	1526	-	0.074	0.277	0.78905
Large PPM1D	Base Adjustment	AV MG	ARIC V5	1517	-	-0.218	0.498	0.662112
TP53	Base Adjustment	AV MG	ARIC V5	1521	-	0.089	0.354	0.802305
Large TP53	Base Adjustment	AV MG	ARIC V5	1515	-	-0.406	0.705	0.565179
CHIP	Fully Adjusted	AV MG	ARIC V5	1889	-	-0.035	0.054	0.51681
Large CHIP	Fully Adjusted	AV MG	ARIC V5	1606	-	-0.077	0.087	0.372217
non-DNMT3A CHIP	Fully Adjusted	AV MG	ARIC V5	1665	-	-0.066	0.074	0.370686
Large non-DNMT3A CHIP	Fully Adjusted	AV MG	ARIC V5	1533	-	-0.178	0.121	0.14109
DNMT3A	Fully Adjusted	AV MG	ARIC V5	1687	-	-0.006	0.072	0.929763
Large DNMT3A	Fully Adjusted	AV MG	ARIC V5	1536	-	0.019	0.119	0.873312
TET2	Fully Adjusted	AV MG	ARIC V5	1542	-	-0.082	0.114	0.474526
Large TET2	Fully Adjusted	AV MG	ARIC V5	1485	-	-0.279	0.213	0.190237
ASXL1	Fully Adjusted	AV MG	ARIC V5	1487	-	0.304	0.204	0.136755
Large ASXL1	Fully Adjusted	AV MG	ARIC V5	1470	-	0.557	0.375	0.137858
JAK2	Fully Adjusted	AV MG	ARIC V5	1470	-	0.151	0.375	0.687731
Large JAK2	Fully Adjusted	AV MG	ARIC V5	1466	-	-0.125	0.571	0.827159
PPM1D	Fully Adjusted	AV MG	ARIC V5	1475	-	0.095	0.286	0.73952
Large PPM1D	Fully Adjusted	AV MG	ARIC V5	1467	-	-0.197	0.494	0.69014
TP53	Fully Adjusted	AV MG	ARIC V5	1471	-	-0.081	0.352	0.817638
Large TP53	Fully Adjusted	AV MG	ARIC V5	1465	-	-0.44	0.699	0.529738
CHIP	Base Adjustment	AVC	ARIC V7	1404	-	0.183	0.136	0.179513
Large CHIP	Base Adjustment	AVC	ARIC V7	1206	-	0.022	0.214	0.919779
non-DNMT3A CHIP	Base Adjustment	AVC	ARIC V7	1243	-	0.16	0.186	0.388881
Large non-DNMT3A CHIP	Base Adjustment	AVC	ARIC V7	1153	-	-0.199	0.299	0.505092
DNMT3A	Base Adjustment	AVC	ARIC V7	1263	-	0.2	0.177	0.259825
Large DNMT3A	Base Adjustment	AVC	ARIC V7	1155	-	0.23	0.294	0.433974
TET2	Base Adjustment	AVC	ARIC V7	1156	-	-0.095	0.289	0.743482
Large TET2	Base Adjustment	AVC	ARIC V7	1119	-	-0.563	0.523	0.281625
ASXL1	Base Adjustment	AVC	ARIC V7	1112	-	0.652	0.678	0.336282
Large ASXL1	Base Adjustment	AVC	ARIC V7	-	-	-	-	-
JAK2	Base Adjustment	AVC	ARIC V7	-	-	-	-	-
Large JAK2	Base Adjustment	AVC	ARIC V7	-	-	-	-	-
PPM1D	Base Adjustment	AVC	ARIC V7	1110	-	-0.404	0.744	0.586858
Large PPM1D	Base Adjustment	AVC	ARIC V7	-	-	-	-	-
TP53	Base Adjustment	AVC	ARIC V7	1108	-	1.239	1.108	0.26331
Large TP53	Base Adjustment	AVC	ARIC V7	1104	-	-0.313	1.431	0.826611
CHIP	Fully Adjusted	AVC	ARIC V7	1339	-	0.175	0.14	0.211072
Large CHIP	Fully Adjusted	AVC	ARIC V7	1151	-	0.006	0.218	0.976748
non-DNMT3A CHIP	Fully Adjusted	AVC	ARIC V7	1187	-	0.162	0.191	0.395692
Large non-DNMT3A CHIP	Fully Adjusted	AVC	ARIC V7	1102	-	-0.207	0.301	0.490965
DNMT3A	Fully Adjusted	AVC	ARIC V7	1203	-	0.185	0.183	0.312305
Large DNMT3A	Fully Adjusted	AVC	ARIC V7	1100	-	0.216	0.305	0.478621
TET2	Fully Adjusted	AVC	ARIC V7	1104	-	-0.079	0.294	0.788665
Large TET2	Fully Adjusted	AVC	ARIC V7	1068	-	-0.585	0.528	0.267319
ASXL1	Fully Adjusted	AVC	ARIC V7	1061	-	0.624	0.682	0.360421
Large ASXL1	Fully Adjusted	AVC	ARIC V7	-	-	-	-	-
JAK2	Fully Adjusted	AVC	ARIC V7	-	-	-	-	-
Large JAK2	Fully Adjusted	AVC	ARIC V7	-	-	-	-	-
PPM1D	Fully Adjusted	AVC	ARIC V7	1059	-	-0.456	0.746	0.541577
Large PPM1D	Fully Adjusted	AVC	ARIC V7	-	-	-	-	-
TP53	Fully Adjusted	AVC	ARIC V7	1056	-	0.908	1.134	0.423415
Large TP53	Fully Adjusted	AVC	ARIC V7	1053	-	-0.248	1.422	0.861364
CHIP	Base Adjustment	AV PV	ARIC V7	1945	-	0.044	0.054	0.416348
Large CHIP	Base Adjustment	AV PV	ARIC V7	1651	-	0.008	0.085	0.927665
non-DNMT3A CHIP	Base Adjustment	AV PV	ARIC V7	1715	-	0.134	0.073	0.0676864
Large non-DNMT3A CHIP	Base Adjustment	AV PV	ARIC V7	1576	-	-0.018	0.119	0.881546
DNMT3A	Base Adjustment	AV PV	ARIC V7	1735	-	-0.039	0.07	0.577649
Large DNMT3A	Base Adjustment	AV PV	ARIC V7	1580	-	0.032	0.116	0.780808
TET2	Base Adjustment	AV PV	ARIC V7	1584	-	0.134	0.113	0.239133
Large TET2	Base Adjustment	AV PV	ARIC V7	1527	-	-0.197	0.21	0.348975
ASXL1	Base Adjustment	AV PV	ARIC V7	1530	-	0.555	0.199	0.00548291
Large ASXL1	Base Adjustment	AV PV	ARIC V7	1513	-	0.721	0.348	0.0385078
JAK2	Base Adjustment	AV PV	ARIC V7	1511	-	-0.035	0.401	0.930677
Large JAK2	Base Adjustment	AV PV	ARIC V7	1508	-	-0.237	0.567	0.676369
PPM1D	Base Adjustment	AV PV	ARIC V7	1518	-	0.165	0.274	0.545511
Large PPM1D	Base Adjustment	AV PV	ARIC V7	1509	-	-0.453	0.491	0.356406
TP53	Base Adjustment	AV PV	ARIC V7	1513	-	0.417	0.348	0.230369
Large TP53	Base Adjustment	AV PV	ARIC V7	1507	-	-0.121	0.695	0.861888
CHIP	Fully Adjusted	AV PV	ARIC V7	1841	-	0.047	0.055	0.393753
Large CHIP	Fully Adjusted	AV PV	ARIC V7	1563	-	0.016	0.086	0.849763
non-DNMT3A CHIP	Fully Adjusted	AV PV	ARIC V7	1626	-	0.122	0.074	0.0984241
Large non-DNMT3A CHIP	Fully Adjusted	AV PV	ARIC V7	1493	-	0.012	0.12	0.923321
DNMT3A	Fully Adjusted	AV PV	ARIC V7	1639	-	-0.025	0.071	0.726801
Large DNMT3A	Fully Adjusted	AV PV	ARIC V7	1494	-	0.017	0.119	0.888301
TET2	Fully Adjusted	AV PV	ARIC V7	1500	-	0.064	0.114	0.575215
Large TET2	Fully Adjusted	AV PV	ARIC V7	1445	-	-0.195	0.213	0.359587
ASXL1	Fully Adjusted	AV PV	ARIC V7	1448	-	0.444	0.202	0.0284351
Large ASXL1	Fully Adjusted	AV PV	ARIC V7	1432	-	0.738	0.346	0.0329531
JAK2	Fully Adjusted	AV PV	ARIC V7	1430	-	0.035	0.398	0.929702
Large JAK2	Fully Adjusted	AV PV	ARIC V7	1427	-	-0.129	0.562	0.818687
PPM1D	Fully Adjusted	AV PV	ARIC V7	1437	-	0.142	0.271	0.601244
Large PPM1D	Fully Adjusted	AV PV	ARIC V7	1428	-	-0.343	0.487	0.481919
TP53	Fully Adjusted	AV PV	ARIC V7	1431	-	0.32	0.369	0.385707
Large TP53	Fully Adjusted	AV PV	ARIC V7	1426	-	-0.206	0.688	0.76443
CHIP	Base Adjustment	AV MG	ARIC V7	1945	-	0.039	0.054	0.471226
Large CHIP	Base Adjustment	AV MG	ARIC V7	1651	-	0.002	0.084	0.979601
non-DNMT3A CHIP	Base Adjustment	AV MG	ARIC V7	1715	-	0.119	0.073	0.104749
Large non-DNMT3A CHIP	Base Adjustment	AV MG	ARIC V7	1576	-	-0.012	0.118	0.920556
DNMT3A	Base Adjustment	AV MG	ARIC V7	1735	-	-0.035	0.069	0.612011
Large DNMT3A	Base Adjustment	AV MG	ARIC V7	1580	-	0.016	0.115	0.888399
TET2	Base Adjustment	AV MG	ARIC V7	1584	-	0.139	0.113	0.218994
Large TET2	Base Adjustment	AV MG	ARIC V7	1527	-	-0.176	0.209	0.400036
ASXL1	Base Adjustment	AV MG	ARIC V7	1530	-	0.566	0.198	0.00433647
Large ASXL1	Base Adjustment	AV MG	ARIC V7	1513	-	0.798	0.346	0.0211498
JAK2	Base Adjustment	AV MG	ARIC V7	1511	-	-0.007	0.398	0.986497
Large JAK2	Base Adjustment	AV MG	ARIC V7	1508	-	-0.283	0.563	0.614831
PPM1D	Base Adjustment	AV MG	ARIC V7	1518	-	0.136	0.272	0.616866
Large PPM1D	Base Adjustment	AV MG	ARIC V7	1509	-	-0.517	0.487	0.288526
TP53	Base Adjustment	AV MG	ARIC V7	1513	-	0.43	0.345	0.212992
Large TP53	Base Adjustment	AV MG	ARIC V7	1507	-	-0.169	0.689	0.80602
CHIP	Fully Adjusted	AV MG	ARIC V7	1841	-	0.042	0.054	0.444144
Large CHIP	Fully Adjusted	AV MG	ARIC V7	1563	-	0.013	0.085	0.882064
non-DNMT3A CHIP	Fully Adjusted	AV MG	ARIC V7	1626	-	0.107	0.074	0.148413
Large non-DNMT3A CHIP	Fully Adjusted	AV MG	ARIC V7	1493	-	0.023	0.119	0.845469
DNMT3A	Fully Adjusted	AV MG	ARIC V7	1639	-	-0.021	0.071	0.769193
Large DNMT3A	Fully Adjusted	AV MG	ARIC V7	1494	-	-0.002	0.118	0.988956
TET2	Fully Adjusted	AV MG	ARIC V7	1500	-	0.066	0.114	0.558795
Large TET2	Fully Adjusted	AV MG	ARIC V7	1445	-	-0.161	0.211	0.447026
ASXL1	Fully Adjusted	AV MG	ARIC V7	1448	-	0.454	0.201	0.023798
Large ASXL1	Fully Adjusted	AV MG	ARIC V7	1432	-	0.822	0.343	0.016579
JAK2	Fully Adjusted	AV MG	ARIC V7	1430	-	0.066	0.394	0.866897
Large JAK2	Fully Adjusted	AV MG	ARIC V7	1427	-	-0.164	0.557	0.768089
PPM1D	Fully Adjusted	AV MG	ARIC V7	1437	-	0.112	0.269	0.67618
Large PPM1D	Fully Adjusted	AV MG	ARIC V7	1428	-	-0.397	0.483	0.411039
TP53	Fully Adjusted	AV MG	ARIC V7	1431	-	0.361	0.366	0.323612
Large TP53	Fully Adjusted	AV MG	ARIC V7	1426	-	-0.258	0.682	0.705424
Footnote: Table of associations between CHIP exposures and CAVD outcomes in the UKB and ARIC. Base adjustment includes age, sex, and race. Fully adjusted models additionally include hypertension, estimated glomerular filtration rate, body mass index, and smoking status. Abbreviations as follows: AV PV (aortic valve peak velocity); AV MG (aortic valve mean gradient); V5 (visit 5); V7 (visit 7); SE…

### Sheet: ST4
ST4: Subgroup analyses in the UK Biobank
Subset	Status	Exposure	At Risk	Incident AS	HR (95% CI)	P-interaction
CAD	No	Large CHIP	417149	3432	1.30 [1.11-1.52]	0.303735
CAD	Yes	Large CHIP	17290	625	1.10 [0.75-1.61]
CAD	No	non-DNMT3A CHIP	412969	3374	1.32 [1.08-1.60]	0.442361
CAD	Yes	non-DNMT3A CHIP	17115	618	1.21 [0.78-1.86]
CAD	No	Large non-DNMT3A CHIP	411813	3358	1.41 [1.14-1.75]	0.52226
CAD	Yes	Large non-DNMT3A CHIP	17024	614	1.28 [0.79-2.07]
CAD	No	TET2	409722	3317	1.44 [1.07-1.93]	0.697617
CAD	Yes	TET2	16804	602	1.22 [0.51-2.95]
CAD	No	Large TET2	409259	3311	1.58 [1.15-2.17]	0.201378
CAD	Yes	Large TET2	16782	599	0.62 [0.15-2.48]
CAD	No	ASXL1	409157	3306	1.44 [1.03-2.02]	0.299581
CAD	Yes	ASXL1	16867	606	1.12 [0.58-2.17]
CAD	No	Large ASXL1	408753	3299	1.55 [1.06-2.27]	0.72037
CAD	Yes	Large ASXL1	16817	605	1.47 [0.73-2.95]
CAD	No	JAK2	407825	3278	3.03 [1.36-6.76]	0.573711
CAD	Yes	JAK2	16706	598	1.70 [0.24-12.10]
CAD	No	Large JAK2	407825	3278	3.03 [1.36-6.76]	0.573711
CAD	Yes	Large JAK2	16706	598	1.70 [0.24-12.10]
CAD	No	Large PPM1D	407928	3277	1.18 [0.49-2.83]	0.0208052
CAD	Yes	Large PPM1D	16721	603	5.48 [2.44-12.29]
CAD	No	TP53	407877	3278	2.12 [0.95-4.72]	0.930226
CAD	Yes	TP53	16707	599	2.63 [0.65-10.56]
HTN	No	Large CHIP	309140	1701	1.33 [1.06-1.66]	0.434423
HTN	Yes	Large CHIP	125299	2356	1.22 [1.01-1.48]
HTN	No	non-DNMT3A CHIP	306261	1669	1.33 [0.99-1.77]	0.695589
HTN	Yes	non-DNMT3A CHIP	123823	2323	1.28 [1.02-1.62]
HTN	No	Large non-DNMT3A CHIP	305453	1660	1.38 [1.01-1.90]	0.900937
HTN	Yes	Large non-DNMT3A CHIP	123384	2312	1.40 [1.09-1.80]
HTN	No	TET2	304038	1643	1.62 [1.06-2.46]	0.315227
HTN	Yes	TET2	122488	2276	1.28 [0.88-1.85]
HTN	No	Large TET2	303736	1637	1.48 [0.90-2.42]	0.848233
HTN	Yes	Large TET2	122305	2273	1.46 [0.99-2.17]
HTN	No	ASXL1	303733	1633	0.97 [0.55-1.71]	0.143919
HTN	Yes	ASXL1	122291	2279	1.64 [1.15-2.34]
HTN	No	Large ASXL1	303426	1630	1.01 [0.52-1.95]	0.118179
HTN	Yes	Large ASXL1	122144	2274	1.91 [1.29-2.81]
HTN	No	JAK2	302796	1623	2.88 [0.72-11.55]	0.979957
HTN	Yes	JAK2	121735	2253	2.74 [1.14-6.59]
HTN	No	Large JAK2	302796	1623	2.88 [0.72-11.55]	0.979957
HTN	Yes	Large JAK2	121735	2253	2.74 [1.14-6.59]
HTN	No	Large PPM1D	302885	1626	2.14 [0.89-5.15]	0.829063
HTN	Yes	Large PPM1D	121764	2254	1.99 [0.89-4.44]
HTN	No	TP53	302826	1626	4.59 [1.91-11.04]	0.0593641
HTN	Yes	TP53	121758	2251	1.20 [0.39-3.72]
Sex	No	Large CHIP	236551	1530	1.47 [1.17-1.84]	0.0735634
Sex	Yes	Large CHIP	197888	2527	1.15 [0.95-1.39]
Sex	No	non-DNMT3A CHIP	233802	1484	1.17 [0.83-1.65]	0.565319
Sex	Yes	non-DNMT3A CHIP	196282	2508	1.35 [1.09-1.67]
Sex	No	Large non-DNMT3A CHIP	233263	1481	1.33 [0.93-1.91]	0.874644
Sex	Yes	Large non-DNMT3A CHIP	195574	2491	1.42 [1.12-1.79]
Sex	No	TET2	232350	1469	1.34 [0.84-2.13]	0.934761
Sex	Yes	TET2	194176	2450	1.42 [1.00-2.02]
Sex	No	Large TET2	232101	1467	1.56 [0.95-2.55]	0.651898
Sex	Yes	Large TET2	193940	2443	1.40 [0.94-2.07]
Sex	No	ASXL1	231832	1462	1.65 [0.91-2.99]	0.457648
Sex	Yes	ASXL1	194192	2450	1.30 [0.92-1.85]
Sex	No	Large ASXL1	231680	1461	1.92 [1.03-3.58]	0.42135
Sex	Yes	Large ASXL1	193890	2443	1.45 [0.98-2.15]
Sex	No	JAK2	231314	1453	2.87 [0.72-11.50]	0.935384
Sex	Yes	JAK2	193217	2423	2.68 [1.11-6.44]
Sex	No	Large JAK2	231314	1453	2.87 [0.72-11.50]	0.935384
Sex	Yes	Large JAK2	193217	2423	2.68 [1.11-6.44]
Sex	No	Large PPM1D	231377	1455	2.81 [1.05-7.50]	0.444894
Sex	Yes	Large PPM1D	193272	2425	1.80 [0.86-3.79]
Sex	No	TP53	231350	1453	2.11 [0.53-8.43]	0.933669
Sex	Yes	TP53	193234	2424	2.28 [1.02-5.07]
Smoking	No	Large CHIP	239369	1665	1.33 [1.05-1.68]	0.548917
Smoking	Yes	Large CHIP	195070	2392	1.23 [1.02-1.48]
Smoking	No	non-DNMT3A CHIP	237175	1637	1.36 [1.01-1.83]	0.615838
Smoking	Yes	non-DNMT3A CHIP	192909	2355	1.26 [1.00-1.58]
Smoking	No	Large non-DNMT3A CHIP	236568	1632	1.55 [1.13-2.12]	0.357633
Smoking	Yes	Large non-DNMT3A CHIP	192269	2340	1.31 [1.02-1.68]
Smoking	No	TET2	235662	1616	1.60 [1.07-2.40]	0.353355
Smoking	Yes	TET2	190864	2303	1.25 [0.85-1.84]
Smoking	No	Large TET2	235393	1612	1.72 [1.11-2.68]	0.301488
Smoking	Yes	Large TET2	190648	2298	1.27 [0.83-1.96]
Smoking	No	ASXL1	235115	1606	1.68 [0.99-2.85]	0.352082
Smoking	Yes	ASXL1	190909	2306	1.26 [0.88-1.82]
Smoking	No	Large ASXL1	234940	1605	2.20 [1.28-3.80]	0.137886
Smoking	Yes	Large ASXL1	190630	2299	1.33 [0.87-2.02]
Smoking	No	JAK2	234650	1595	2.67 [0.86-8.30]	0.952999
Smoking	Yes	JAK2	189881	2281	2.77 [1.04-7.40]
Smoking	No	Large JAK2	234650	1595	2.67 [0.86-8.30]	0.952999
Smoking	Yes	Large JAK2	189881	2281	2.77 [1.04-7.40]
Smoking	No	Large PPM1D	234675	1596	2.50 [0.94-6.68]	0.633541
Smoking	Yes	Large PPM1D	189974	2284	1.88 [0.90-3.96]
Smoking	No	TP53	234641	1593	0.98 [0.14-6.94]	0.33776
Smoking	Yes	TP53	189943	2284	2.73 [1.30-5.74]
T2D	No	Large CHIP	424327	3701	1.22 [1.04-1.43]	0.192163
T2D	Yes	Large CHIP	10112	356	1.74 [1.13-2.68]
T2D	No	non-DNMT3A CHIP	420078	3641	1.24 [1.02-1.50]	0.249807
T2D	Yes	non-DNMT3A CHIP	10006	351	1.80 [1.10-2.94]
T2D	No	Large non-DNMT3A CHIP	418876	3625	1.34 [1.09-1.66]	0.40698
T2D	Yes	Large non-DNMT3A CHIP	9961	347	1.83 [1.05-3.19]
T2D	No	TET2	416674	3578	1.30 [0.96-1.76]	0.163144
T2D	Yes	TET2	9852	341	2.49 [1.18-5.27]
T2D	No	Large TET2	416199	3570	1.36 [0.97-1.90]	0.22988
T2D	Yes	Large TET2	9842	340	2.48 [1.10-5.57]
T2D	No	ASXL1	416165	3570	1.25 [0.90-1.74]	0.129488
T2D	Yes	ASXL1	9859	342	2.43 [1.20-4.92]
T2D	No	Large ASXL1	415732	3565	1.46 [1.02-2.09]	0.319167
T2D	Yes	Large ASXL1	9838	339	2.41 [1.00-5.86]
T2D	No	JAK2	414746	3542	2.96 [1.41-6.22]	0.974828
T2D	Yes	JAK2	9785	334	0.00 [0.00-Inf]
T2D	No	Large JAK2	414746	3542	2.96 [1.41-6.22]	0.974828
T2D	Yes	Large JAK2	9785	334	0.00 [0.00-Inf]
T2D	No	Large PPM1D	414853	3544	1.92 [1.00-3.69]	0.55218
T2D	Yes	Large PPM1D	9796	336	3.34 [0.83-13.47]
T2D	No	TP53	414792	3543	2.48 [1.24-4.96]	0.97026
T2D	Yes	TP53	9792	334	0.00 [0.00-Inf]
Footnote: Table of subgroup analyses between CHIP exposures and incident AS in the UKB. Abbreviations as follows: HR (hazard ratio); AS (aortic stenosis); CAD (coronary artery disease); HTN (hypertension); T2D (type 2 diabetes). P-values represent interaction testing using linear regression.

### Sheet: ST5
ST5: Associations between ASXL1 and large ASXL1 CHIP to subclinical CAVD in ARIC
Exposure	Outcome	Population	N	Beta	SE	P-value
ASXL1	AV PV	Full	1448	0.44	0.55	0.03
ASXL1	AV PV	No AS	1384	0.27	0.18	0.12
Large ASXL1	AV PV	Full	1432	0.74	0.35	0.03
Large ASXL1	AV PV	No AS	1370	0.62	0.3	0.04
ASXL1	AV MG	Full	1448	0.45	0.2	0.02
ASXL1	AV MG	No AS	1384	0.27	0.17	0.11
Large ASXL1	AV MG	Full	1432	0.82	0.34	0.02
Large ASXL1	AV MG	No AS	1370	0.7	0.29	0.02
Footnote: Table of associations between ASXL1 and large ASXL1 and aortic valve hemodynamics in the populuation of individuals in ARIC without clinical AS. Abbreviations as follows: AV PV (aortic valve peak velocity); AV MG (aortic valve mean gradient); AS (aortic stenosis); SE (standard error). P-values determined by linear regression analyses as described.

### Sheet: ST6
ST6: Associations between ASXL1 and large ASXL1 CHIP to aortic valve hemodynamics in ARIC with adjustment for LVEF
Exposure	Outcome	Population	N	Beta	SE	P-value
ASXL1	AV PV	Full Adjustment	1448	0.44	0.55	0.03
ASXL1	AV PV	Full Adjustment + LVEF	1379	0.47	0.2	0.02
Large ASXL1	AV PV	Full	1432	0.74	0.35	0.03
Large ASXL1	AV PV	Full Adjustment + LVEF	1363	0.76	0.34	0.03
ASXL1	AV MG	Full	1448	0.45	0.2	0.02
ASXL1	AV MG	Full Adjustment + LVEF	1379	0.48	0.2	0.02
Large ASXL1	AV MG	Full	1432	0.82	0.34	0.02
Large ASXL1	AV MG	Full Adjustment + LVEF	1363	0.84	0.34	0.01
Footnote: Table of associations between ASXL1 and large ASXL1 and aortic valve hemodynamics in ARIC with additional adjustment for LVEF. Abbreviations as follows: AV PV (aortic valve peak velocity); AV MG (aortic valve mean gradient); AS (aortic stenosis); SE (standard error); LVEF (left ventricular ejection fraction). P-values determined by linear regression analyses as described.

### Sheet: ST7
ST7: Subgroup analyses in ARIC
Subset	Status	Exposure	Outcome	N Population	Mean Outcome	SD Outcome	Beta	SE	P-interaction
CAD	No	ASXL1	AV PV	1221	-0.0295705	0.967666	0.338559	0.235761	0.513627
CAD	Yes	ASXL1	AV PV	206	0.207613	1.1641	0.646719	0.448699
CAD	No	ASXL1	AV MG	1221	-0.0354568	0.964573	0.32025	0.232539	0.407929
CAD	Yes	ASXL1	AV MG	206	0.239738	1.17334	0.706903	0.453495
CAD	No	Large ASXL1	AV PV	1211	-0.0295705	0.967666	1.00738	0.38247	0.21711
CAD	Yes	Large ASXL1	AV PV	200	0.207613	1.1641	0.0631208	0.878316
CAD	No	Large ASXL1	AV MG	1211	-0.0354568	0.964573	1.09682	0.376913	0.207894
CAD	Yes	Large ASXL1	AV MG	200	0.239738	1.17334	0.156467	0.889508
HTN	No	ASXL1	AV PV	315	-0.118279	0.98943	1.03634	0.566299	0.238592
HTN	Yes	ASXL1	AV PV	1133	0.0343264	1.00213	0.355082	0.218079
HTN	No	ASXL1	AV MG	315	-0.106176	0.984724	1.10723	0.553406	0.181877
HTN	Yes	ASXL1	AV MG	1133	0.0306234	1.00419	0.355857	0.217085
HTN	No	Large ASXL1	AV PV	313	-0.118279	0.98943	0.104352	0.959134	0.465076
HTN	Yes	Large ASXL1	AV PV	1119	0.0343264	1.00213	0.833568	0.373147
HTN	No	Large ASXL1	AV MG	313	-0.106176	0.984724	0.13943	0.936099	0.446793
HTN	Yes	Large ASXL1	AV MG	1119	0.0306234	1.00419	0.925571	0.371285
Sex	No	ASXL1	AV PV	855	-0.0271846	0.914341	0.360492	0.29127	0.900583
Sex	Yes	ASXL1	AV PV	593	0.037612	1.10713	0.448811	0.295315
Sex	No	ASXL1	AV MG	855	-0.027791	0.906008	0.252724	0.28634	0.567127
Sex	Yes	ASXL1	AV MG	593	0.038451	1.11652	0.519738	0.294814
Sex	No	Large ASXL1	AV PV	849	-0.0271846	0.914341	0.704203	0.502086	0.84276
Sex	Yes	Large ASXL1	AV PV	583	0.037612	1.10713	0.785703	0.503112
Sex	No	Large ASXL1	AV MG	849	-0.027791	0.906008	0.687601	0.493079	0.673379
Sex	Yes	Large ASXL1	AV MG	583	0.038451	1.11652	0.922923	0.502145
Smoking	No	ASXL1	AV PV	1365	0.00190642	0.998447	0.41661	0.220527	0.810321
Smoking	Yes	ASXL1	AV PV	83	-0.0721051	0.994186	0.573992	0.549647
Smoking	No	ASXL1	AV MG	1365	0.00288499	0.997545	0.437459	0.218484	0.907685
Smoking	Yes	ASXL1	AV MG	83	-0.0914613	1.00567	0.52882	0.554351
Smoking	No	Large ASXL1	AV PV	1352	0.00190642	0.998447	0.890909	0.368574	0.227026
Smoking	Yes	Large ASXL1	AV PV	80	-0.0721051	0.994186	-0.189054	1.065
Smoking	No	Large ASXL1	AV MG	1352	0.00288499	0.997545	0.961899	0.364988	0.258763
Smoking	Yes	Large ASXL1	AV MG	80	-0.0914613	1.00567	0.00460227	1.06902
T2D	No	ASXL1	AV PV	1000	-0.0203568	0.988502	0.302965	0.215118	0.0827125
T2D	Yes	ASXL1	AV PV	448	0.0555675	1.02709	1.21508	0.531152
T2D	No	ASXL1	AV MG	1000	-0.0268891	0.983897	0.320673	0.211954	0.107306
T2D	Yes	ASXL1	AV MG	448	0.0685311	1.03569	1.1554	0.533231
T2D	No	Large ASXL1	AV PV	986	-0.0203568	0.988502	0.78015	0.387122	0.945504
T2D	Yes	Large ASXL1	AV PV	446	0.0555675	1.02709	0.742543	0.748279
T2D	No	Large ASXL1	AV MG	986	-0.0268891	0.983897	0.906048	0.380815	0.777544
T2D	Yes	Large ASXL1	AV MG	446	0.0685311	1.03569	0.689287	0.751088
Footnote: Table of subgroup analyses between CHIP exposures and aortic valve hemodynamics in ARIC. Abbreviations as follows: AV PV (aortic valve peak velocity); AV MG (aortic valve mean gradient); SD (standard deviation); SE (standard error) ; CAD (coronary artery disease); HTN (hypertension); T2D (type 2 diabetes). P-values represent interaction testing using linear regression.

### Sheet: ST8
ST7: Mass spectrometry proteomics comparison of ASXL1-mutant, pdAdT activated THP-1 macrophage media with ASXL1-normal, pdAdT activated THP-1 macrophage media
Protein	Log Fold Change	Average Expression	P-value
IGHG1	-2.32011	17.7638	8.24615e-05
MMP9	0.93874	21.4027	0.00340636
PRSS3	0.748758	19.324	0.00985435
CXCL11	1.00026	18.104	0.0100291
ALCAM	0.637792	19.68	0.0115552
KRT72	2.8698	18.5609	0.0149568
DSP	1.26959	19.744	0.0174181
SSRP1	-0.665335	15.4723	0.017596
JUP	1.46177	19.0047	0.0192173
ICOSLG	-0.558728	16.8488	0.0244799
PPBP	0.728168	17.8965	0.0258658
CTSD	0.577495	23.0485	0.0273865
TRIM25	1.02377	14.3138	0.0309072
ASS1	-0.961083	13.541	0.0324013
CSF1R	0.537042	20.5056	0.033623
LMAN2	0.507683	19.8915	0.0406342
PSAP	0.614459	22.2067	0.0408809
PDLIM7	-0.662372	13.3247	0.0410947
IL1B	0.973794	15.6075	0.042035
GM2A	0.57002	17.9502	0.0433663
APEH	0.593468	15.5704	0.0453076
RPS9	0.631419	17.0441	0.0468218
TGM2	0.666117	15.1902	0.0485967
Footnote: Table of proteins with at least nominally significant differences in log-transformed abundances between conditions. A positive log fold change corresponds to a protein having greater abundance in the ASXL1-mutant, pdAdT activated media compared to the ASXL1-normal, pdAdT activated media. P-values generated from empirical Bayes-moderated linear models as described.

### Sheet: ST9
ST7: Pathway enrichment analysis of proteins with greater abundance in ASXL1-mutant, pdAdT activated macrophages
Database	Term	P-value	Adjusted P-value	Odds Ratio	Genes
Reactome 2024	Neutrophil Degranulation	9.48e-11	1.7064e-08	41.6055	DSP;JUP;GM2A;PSAP;PPBP;APEH;PRSS3;MMP9;CTSD
Reactome 2024	Innate Immune System	4.7035e-10	4.23315e-08	26.0211	DSP;JUP;GM2A;IL1B;PSAP;TRIM25;PPBP;APEH;PRSS3;MMP9;CTSD
Reactome 2024	Immune System	2.30748e-08	1.38449e-06	16.6922	DSP;CSF1R;JUP;GM2A;IL1B;PSAP;TRIM25;PPBP;APEH;PRSS3;MMP9;CTSD
Reactome 2024	Formation of the Cornified Envelope	0.000199276	0.00896743	31.5175	DSP;JUP;KRT72
Reactome 2024	Glycosphingolipid Catabolism	0.000555803	0.0200089	67.3818	GM2A;PSAP
Reactome 2024	Peptide Ligand-Binding Receptors	0.000698836	0.0209651	20.2944	CXCL11;PSAP;PPBP
Reactome 2024	Keratinization	0.000911372	0.0220686	18.4748	DSP;JUP;KRT72
Reactome 2024	Developmental Biology	0.000980825	0.0220686	6.74511	DSP;RPS9;ALCAM;JUP;MMP9;KRT72
Reactome 2024	Chemokine Receptors Bind Chemokines	0.00118569	0.022093	45.2886	CXCL11;PPBP
Reactome 2024	Glycosphingolipid Metabolism	0.00122739	0.022093	44.4777	GM2A;PSAP
Reactome 2024	Collagen Degradation	0.00149215	0.024417	40.1613	MMP9;CTSD
Reactome 2024	G Alpha (I) Signalling Events	0.00267344	0.0401016	12.5681	CXCL11;PSAP;PPBP
Reactome 2024	Class A 1 (Rhodopsin-like Receptors)	0.00310026	0.0429266	11.9103	CXCL11;PSAP;PPBP
Reactome 2024	Eukaryotic Translation Termination	0.00345487	0.0444197	25.8932	RPS9;APEH
Reactome 2024	Sphingolipid Metabolism	0.00410246	0.0448478	23.6631	GM2A;PSAP
Reactome 2024	Cytokine Signaling in Immune System	0.00445372	0.0448478	7.10955	CSF1R;IL1B;TRIM25;MMP9
Reactome 2024	SARS-CoV-1-host Interactions	0.00448478	0.0448478	22.5818	RPS9;TRIM25
Reactome 2024	Interleukin-4 and Interleukin-13 Signaling	0.00448478	0.0448478	22.5818	IL1B;MMP9
Reactome 2024	CLEC7A Inflammasome Pathway	0.00538847	0.0471291	235.024	IL1B
Reactome 2024	Signal Transduction	0.0055022	0.0471291	4.24308	DSP;CXCL11;JUP;PSAP;PPBP;MMP9;CTSD
Reactome 2024	Platelet Degranulation	0.0058146	0.0471291	19.6984	PSAP;PPBP
Reactome 2024	Response to Elevated Platelet Cytosolic Ca2+	0.00626294	0.0471291	18.9418	PSAP;PPBP
Reactome 2024	Regulation of CDH19 Expression and Function	0.00628388	0.0471291	195.843	JUP
Reactome 2024	CDH11 Homotypic and Heterotypic Interactions	0.00628388	0.0471291	195.843	JUP
Reactome 2024	Degradation of the Extracellular Matrix	0.0069164	0.0497981	17.9746	MMP9;CTSD
KEGG 2026	VIRAL PROTEIN INTERACTION WITH CYTOKINE AND CYTOKINE RECEPTOR	9.09527e-05	0.00470185	41.4292	CSF1R;CXCL11;PPBP
KEGG 2026	CYTOKINE-CYTOKINE RECEPTOR INTERACTION	0.000122126	0.00470185	19.2661	CSF1R;CXCL11;IL1B;PPBP
KEGG 2026	INFLUENZA A	0.000455952	0.0117028	23.5881	IL1B;TRIM25;PRSS3
KEGG 2026	TRANSCRIPTIONAL MISREGULATION IN CANCER	0.000610448	0.0117511	21.286	CSF1R;JUP;MMP9
KEGG 2026	ACUTE MYELOID LEUKEMIA	0.00163387	0.0251615	38.3019	CSF1R;JUP
KEGG 2026	IL-17 SIGNALING PATHWAY	0.00311788	0.0363908	27.3228	IL1B;MMP9
KEGG 2026	HEMATOPOIETIC CELL LINEAGE	0.00338616	0.0363908	26.1671	CSF1R;IL1B
KEGG 2026	NF-KAPPA B SIGNALING PATHWAY	0.00388077	0.0363908	24.3627	IL1B;TRIM25
KEGG 2026	TOLL-LIKE RECEPTOR SIGNALING PATHWAY	0.00425347	0.0363908	23.2185	CXCL11;IL1B
KEGG 2026	TNF SIGNALING PATHWAY	0.00496458	0.0369965	21.4073	IL1B;MMP9
KEGG 2026	LYSOSOME	0.00617204	0.0369965	19.0885	GM2A;CTSD
KEGG 2026	OSTEOCLAST DIFFERENTIATION	0.00635445	0.0369965	18.7973	CSF1R;IL1B
KEGG 2026	ESTROGEN SIGNALING PATHWAY	0.00644658	0.0369965	18.6551	MMP9;CTSD
KEGG 2026	FLUID SHEAR STRESS AND ATHEROSCLEROSIS	0.00672665	0.0369965	18.2408	IL1B;MMP9
Footnote: Pathway enrichment analysis results for Reactome 2024 and KEGG 2026 databases. P-values generated by Fisher exact tests.
